# Genomic analysis of Strongyloides stercoralis and Strongyloides fuelleborni in Bangladesh

**DOI:** 10.1101/2024.05.16.24307305

**Authors:** Veroni de Ree, Tilak Chandra Nath, Dorothee Harbecke, Dongmin Lee, Christian Rödelsperger, Adrian Streit

## Abstract

**Background:** About 600 million people are estimated to be infected with *Strongyloides stercoralis*, the species that causes the vast majority of human strongyloidiasis cases. *S. stercoralis* can also infect non-human primates (NHPs), dogs and cats, rendering these animals putative sources for zoonotic human *S. stercoralis* infection. *S. fuelleborni* is normally found in old world NHPs but occasionally also infects humans, mainly in Africa. Dogs in southeast Asia carry at least two types of *Strongyloides*, only one of which appears to be shared with humans (“dog only” and “human and dog” types). For *S. stercoralis* with molecular taxonomic information, there is a strong sampling bias towards southeast and east Asia and Australia.

**Methodology/Principle findings:** We collected human and dog derived *Strongyloides* spp. and hookworms from two locations in Bangladesh and subjected them to molecular taxonomic and genomic analysis based on nuclear and mitochondrial sequences. All hookworms found were *Necator americanus*. Contrary to earlier studies in Asia, we noticed a rather high incidence of *S. fuelleborni* in human samples. Also in this study, we found the two types of *S. stercoralis* and no indication for genetic isolation from the southeast Asian populations. However, we found one *S. stercoralis* worm in a human sample that genomically was of the “dog only” type and we found two worms in a dog sample that had the nuclear genomes of the “dog only” type but the mitochondrial genome of the “human and dog” type.

**Conclusions/Significance:** *S. fuelleborni* may play a more prominent role as a human parasite in certain places in Asia than previously thought. The introgression of a mitochondria haplotype into the “dog only” population suggests that rare interbreeding between the two *S. stercoralis* types does occur and that exchange of genetic properties, for example a drug resistance, between the two types is conceivable.

**Author Summary:** More than 600 million people are infected with the nematode intestinal parasite *Strongyloides stercoralis*. Dogs can also carry *S. stercoralis*. In southeast Asia different genetic types that either infect only dogs or humans and dogs were described. *Strongyloides fuelleborni*, (normally found in old-world monkeys) can also infect humans, mainly in Africa. We collected *Strongyloides* spp. and hook worms, from humans and a dog in Bangladesh and analyzed their nuclear and mitochondrial genomes. All hookworms were *Necator americanus*, one of the two major human hookworm species. Contrary to the general believe that human infections with *S. fuelleborni* are extremely rare in Asia, we found multiple such cases, suggesting that *S. fuelleborni* plays a more important role as a human parasite than previously thought also in Asia.

We found the two expected genetic types of *S. stercoralis*. For the first time we found a genomically “dog only” type worm in a person and we found two worms with nuclear genomes of the “dog only” type but mitochondrial genomes of the “human and dog” type. This suggest that rare interbreeding between the two types occurs, such that exchange of genetic properties, such as a drug resistance, between the two types is conceivable.
