## Supplementary material for "Genomic analysis of Strongyloides stercoralis and Strongyloides fuelleborni in Bangladesh": S1 Table

### Sheet: Stercoralis_dif_hap
Sample	No of samples	Haplotype	New/exists	Accession No	Sequence
Dog_f1,m7	2	Haplotype_1	New	OR804688	ACTAGTTGGACTATTTATCCTCCTTTATCTACCTCTGGTCATCCTGGTTCTAGTGTAGATTTGGCTATTTTTAGTTTGCACCTTTCTGGTATTAGTTCAATTTTAGGTGGTATTAATTTTATGTGTACTATTAAGAATTTGCGTTCTAGTTCTGTTTCTCTTAATAATATAAGTTTGTTTATTTGGACTATTTTTGTTACTGTTTTTTTATTGGTTTTATCTTTGCCTGTTTTAGCTGGTGCTATTACTATATTATTGATTGATCGTAATTTTAATGGTTCTTTTTTTGATCCTAGTTTCGGTGGTAATCCTTTAATTTATCAACATTTGTTTTGGTTTTTTGGTCATCCGGAAGTTTATATTTTAATTTTACCTGCTTTTGGTATTATTAGTCAGTGT…
Dog f2, f10, l1, l3, l4, l7, m8, m9, m12	9	Haplotype_2	New	OR804689	ACTAGTTGGACTATTTATCCTCCTTTATCTACCTCTGGTCATCCTGGTTCTAGTGTAGATTTGGCTATTTTTAGTTTGCACCTTTCTGGTATTAGTTCAATTTTAGGTGGTATTAATTTTATGTGTACTATTAAGAATTTGCGTTCTAGTTCTGTTTCTCTTAATAATATAAGTTTGTTTATTTGGACTATTTTTGTTACTGTTTTTTTATTGGTTTTATCTTTACCTGTTTTAGCTGGTGCTATTACTATATTATTGATTGATCGTAATTTTAATGGTTCTTTTTTTGATCCTAGTTTCGGTGGTAATCCTTTAATTTATCAACATTTGTTTTGGTTTTTTGGTCATCCGGAAGTTTATATTTTAATTTTACCTGCTTTTGGTATTATTAGTCAGTGT…
Dog_f3	1	Haplotype_3	New	OR804690	ACTAGTTGGACTATTTATCCTCCTTTATCTACCTCTGGTCATCCTGGTTCTAGTGTGGATTTGGCTATTTTTAGTTTGCACCTTTCTGGTATTAGTTCAATTTTAGGTGGTATTAATTTTATGTGTACTATTAAGAATTTGCGTTCTAGTTCTGTTTCTCTTAATAATATAAGTTTGTTTATTTGGACTATTTTTGTTACTGTTTTTTTATTGGTTTTATCTTTACCTGTTTTAGCTGGTGCCATTACTATATTATTGATTGATCGTAATTTTAATGGTTCTTTTTTCGATCCTAGTTTCGGTGGTAATCCTTTAATTTATCAACATTTGTTTTGGTTTTTTGGTCATCCGGAAGTTTATATTTTAATTTTACCTGCTTTTGGTATTATTAGTCAGTGT…
Dog_f4	1	Haplotype_4	New	OR804691	ACTAGTTGAACTATTTATCCTCCTTTATCCACCTCTGGTCATCCTGGTTCTAGTGTAGATTTGGCTATTTTTAGTTTGCATCTTTCTGGTATTAGTTCAATTTTAGGTGGTATTAATTTTATGTGTACTATTAAGAATTTGCGCTCTAGTTCTGTCTCTCTTAATAATATAAGTTTGTTTATTTGAACTATTTTTGTTACTGTTTTTTTATTGGTTTTATCTTTACCTGTTTTAGCTGGTGCTATTACTATATTATTGATTGATCGTAATTTTAATGGTTCTTTTTTTGATCCTAGTTTCGGTGGTAATCCTTTAATTTATCAACATTTGTTTTGGTTTTTTGGTCATCCAGAAGTTTATATTTTAATTTTGCCTGCTTTTGGTATTATTAGTCAGTGT…
Dog_f5	1	Haplotype_5	New	OR804692	ACTAGTTGGACTATTTATCCTCCTTTATCTACCTCTGGTCATCCTGGTTCTAGTGTAGATTTGGCTATTTTTAGTTTGCACCTTTCTGGTATTAGTTCAATTTTAGGTGGTATTAATTTTATGTGTACTATTAAGAATTTGCGTTCTAGTTCTGTCTCTCTTAATAATATAAGTTTGTTTATTTGGACTATTTTTGTTACTGTTTTTTTATTGGTTTTATCTTTACCTGTTTTAGCTGGTGCTATTACTATATTATTGATTGATCGTAATTTTAATGGTTCTTTTTTTGATCCTAGTTTCGGTGGTAATCCTTTAATTTATCAACATTTGTTTTGGTTTTTTGGTCATCCGGAAGTTTATATTTTAATTTTACCTGCTTTTGGTATTATTAGTCAGTGT…
Dog_f6	1	Haplotype_6	New	OR804693	ACTAGTTGAACTATTTATCCCCCTTTATCTACTTCAGGACATCCTGGTTCTAGTGTTGATTTGGCTATTTTTAGTTTACATCTTTCTGGTGTTAGTTCTATTTTGGGTGGTATTAATTTTATGTGTACTGTTAAAAATTTACGTTCTAGTTCTGTTTCTCTCAATAATATGAGTTTATTTATTTGAACTATTTTTGTTACTGTTTTTTTATTGGTTTTGTCTTTACCTGTTTTAGCTGGTGCTATTACTATGTTGTTAATTGATCGTAATTTTAATGGTTCTTTTTTTGATCCTAGTTTTGGTGGTAATCCTTTGATTTATCAGCATTTGTTTTGGTTTTTTGGTCATCCAGAAGTTTATATTTTAATTTTACCTGCTTTCGGTATTATTAGTCAATGT…
Dog_f7	1	Haplotype_7	New	OR804694	ACTAGTTGGACTATTTATCCTCCTTTATCTACCTCTGGTCATCCTGGTTCTAGTGTAGATTTGGCTATTTTTAGTTTGCACCTTTCTGGTATTAGTTCAATTTTAGGTGGTATTAATTTTATGTGTACTATTAAGAATTTGCGTTCTAGTTCTGTTTCTCTTAATAATATAAGTTTGTTTATTTGGACTATTTTTGTTACTGTTTTTTTATTGGTTTTATCTTTACCTGTTTTAGCTGGTGCTATTACTATATTATTGATTGATCGTAATTTTAATGGTTCTTTTTTTGATCCTAGTTTTGGTGGTAATCCTTTAATTTATCAACATTTGTTTTGGTTTTTTGGTCATCCGGAAGTTTATATTTTAATTTTACCTGCTTTTGGTATTATTAGTCAGTGT…
Dog_f8	1	Haplotype_8	New	OR804695	ACTAGTTGGACTATTTATCCTCCTTTATCTACCTCTGGTCATCCTGGTTCTAGTGTAGATTTGGCTATTTTTAGTTTGCACCTTTCTGGTATTAGTTCAATTTTAGGTGGTATTAATTTTATGTGTACTATTAAGAATTTGCGTTCTAGTTCTGTTTCTCTTAATAATATAAGTTTGTTTATTTGGACTATTTTTGTTACTGTTTTTTTATTGGTTTTATCTTTACCTGTTTTAGCTGGTGCTATTACTATATTATTGATTGATCGTAATTTTAATGGTTCTTTTTTTGATCCTAGTTTCGGTGGTAATCCTTTAATTTATCAACATTTGTTTTGGTTTTTTGGTCATCCGGAAGTTTATATTTTAATTTTACCTGCTTTTGGTATTATTAGTCAGTGT…
Dog_f9	1	Haplotype_9	New	OR804696	ACTAGTTGGACTATTTATCCTCCTTTATCTACCTCTGGTCATCCTGGTTCTAGTGTAGATTTGGCTATTTTTAGTTTGCACCTTTCTGGCATTAGTTCAATTTTAGGTGGTATTAATTTTATGTGTACTATTAAGAATTTGCGTTCTAGTTCTGTTTCTCTTAATAATATAAGTTTGTTTATTTGGACTATTTTTGTTACTGTTTTTTTATTGGTTTTATCTTTACCTGTTTTAGCTGGTGCTATTACTATATTATTGATTGATCGTAATTTTAATGGTTCTTTTTTTGATCCTAGTTTCGGTGGTAATCCTTTAATTTATCAACATTTGTTTTGGTTTTTTGGTCATCCGGAAGTTTATATTTTAATTTTACCTGCTTTTGGTATTATTAGTCAGTGT…
Dog_f12	1	Haplotype_10	New	OR804697	ACTAGTTGGACTATTTATCCTCCTTTATCTACCTCTGGTCATCCTGGTTCTAGTGTGGATTTGGCTATTTTTAGTTTGCACCTTTCTGGTATTAGTTCAATTTTAGGTGGTATTAATTTTATGTGTACTATTAAGAATTTGCGTTCTAGTTCTGTTTCTCTTAATAATATAAGTTTGTTTATTTGGACTATTTTTGTTACTGTTTTTTTATTGGTTTTATCTTTACCTGTTTTAGCTGGTGCCATTACTATATTATTGATTGATCGTAATTTTAATGGTTCTTTTTTTGATCCTAGTTTCGGTGGTAATCCTTTAATTTATCAACATTTGTTTTGGTTTTTTGGTCATCCGGAAGTTTATATTTTAATTTTACCTGCTTTTGGTATTATTAGTCAGTGT…
Dog_l5	1	Haplotype_11	New	OR804698	ACTAGTTGGACTATTTATCCTCCTTTATCTACTTCTGGTCATCCTGGTTCTAGTGTAGATTTGGCTATTTTTAGTTTGCACCTTTCTGGTATTAGTTCAATTTTAGGTGGTATTAATTTTATGTGTACTATTAAGAATTTGCGTTCTAGTTCTGTTTCTCTTAATAATATAAGTTTGTTTATTTGGACTATTTTTGTTACTGTTTTTTTATTGGTTTTGTCTTTACCTGTTTTAGCTGGTGCTATTACTATATTATTGATTGATCGTAATTTTAATGGTTCTTTTTTTGATCCTAGTTTCGGTGGTAATCCTTTAATTTATCAACATTTGTTTTGGTTTTTTGGTCATCCGGAAGTTTATATTTTAATTTTACCTGCTTTTGGTATTATTAGTCAGTGT…
Dog_l6	1	Haplotype_12	New	OR804699	ACTAGTTGGACTATTTACCCTCCTTTATCTACTTCTGGTCATCCTGGTTCTAGTGTGGATTTGGCTATTTTTAGTTTGCACCTTTCTGGTATTAGTTCAATTTTAGGTGGTATTAATTTTATGTGTACTATTAAGAATTTGCGTTCTAGTTCTGTTTCTCTTAATAATATAAGTTTGTTTATTTGGACTATTTTTGTTACTGTTTTTTTATTGGTTTTATCTTTACCTGTTTTAGCTGGTGCCATTACTATATTATTAATTGATCGTAATTTTAATGGTTCTTTTTTTGATCCTAGTTTCGGTGGTAATCCTTTAATTTATCAACATTTGTTTTGGTTTTTTGGTCATCCGGAAGTTTATATTTTAATTTTACCTGCTTTTGGTATTATTAGTCAGTGT…
Dog m1, m4 , m11	3	Haplotype_13	New	OR804700	ACTAGTTGGACTATTTATCCTCCTTTATCTACCTCTGGTCATCCTGGTTCTAGTGTGGATTTGGCTATTTTTAGTTTGCACCTTTCTGGTATTAGTTCAATTTTAGGTGGTATTAATTTTATGTGTACTATTAAGAATTTGCGTTCTAGTTCTGTTTCTCTTAATAATATAAGTTTGTTTATTTGGACTATTTTTGTTACTGTTTTTTTATTGGTTTTATCTTTACCTGTTTTAGCTGGTGCCATTACTATATTATTGATTGATCGTAATTTTAATGGTTCTTTTTTTGATCCTAGTTTCGGTGGTAATCCTTTAATTTATCAACATTTGTTTTGGTTTTTTGGTCATCCGGAAGTTTATATTTTAATTTTACCTGCTTTTGGTATTATTAGTCAGTGT…
Dog_m2	1	Haplotype_14	New	OR804701	ACTAGTTGAACTATTTATCCCCCTTTATCTACTTCAGGACATCCTGGTTCTAGTGTTGATTTGGCTATTTTTAGTTTACATCTTTCTGGTATTAGTTCTATTTTGGGTGGTATTAATTTTATGTGTACTGTTAAAAATTTACGTTCTAGTTCTGTTTCTCTCAGTAATATGAGTTTATTTATTTGAACTATTTTTGTTACTGTTTTTTTATTGGTTTTGTCTTTACCTGTTTTAGCTGGTGCTATTACTATGTTGTTAATTGATCGTAATTTTAATGGTTCTTTTTTTGATCCTAGTTTTGGTGGTAATCCTTTGATTTATCAGCATTTGTTTTGGTTTTTTGGTCATCCAGAAGTTTATATTTTAATTTTACCTGCTTTCGGTATTATTAGTCAATGT…
Dog_m3	1	Haplotype_15	New	OR804702	ACTAGTTGGACTATTTATCCTCCTCTATCTACCTCTGGTCATCCTGGTTCTAGTGTGGATTTGGCTATTTTTAGTTTGCACCTTTCTGGTATTAGTTCAATTTTAGGTGGTATTAATTTTATGTGTACTATTAAGAATTTGCGTTCTAGTTCTGTTTCTCTTAATAATATAAGTTTGTTTATTTGGACTATTTTTGTTACTGTTTTTTTATTGGTTTTATCTTTACCTGTTTTAGCTGGTGCCATTACTATATTATTGATTGATCGTAATTTTAATGGTTCTTTTTTTGATCCTAGTTTCGGTGGTAATCCTTTAATTTATCAACATTTGTTTTGGTTTTTTGGTCATCCGGAAGTTTATATTTTAATTTTACCTGCTTTTGGTATTATTAGTCAGTGT…
Dog_m10	1	Haplotype_16	New	OR804703	ACTAGTTGGACTATTTATCCTCCTTTATCTACCTCTGGTCATCCTGGTTCTAGTGTAGATTTGGCTATTTTTAGTTTGCACCTTTCTGGTATTAGTTCAATTTTAGGTGGTATTAATTTTATGTGTACTATTAAGAATTTGCGTTCTAGTTCTGTTTCTCTTAATAATATAAGTTTGTTTATTTGGACTATTTTTGTTACTGTTTTTTTATTGGTTTTATCTTTACCTGTTTTAGCTGGTGCTATTACTATATTATTGATTGATCGTAATTTTAATGGTTCTTTTTTTGATCCTAGTTTCGGTGGTAATCCTTTAATTTATCAACATTTGTTTTGGTTTTTTGGTCATCCGGAAGTTTATATTTTAATTTTACCTGCTTTTGGTATTATTAGTCAGTGT…
Dog_m13	1	Haplotype_17	New	OR804704	ACTAGTTGGACTATTTATCCTCCTTTATCTACTTCTGGTCATCCTGGTTCTAGTGTGGATTTGGCTATTTTTAGTTTGCACCTTTCTGGTATTAGTTCAATTTTAGGTGGTATTAATTTTATGTGTACTATTAAGAATTTGCGTTCTAGTTCTGTTTCTCTTAATAATATAAGTTTGTTTATTTGGACTATTTTTGTTACTGTTTTTTTATTGGTTTTATCTTTACCTGTTTTAGCTGGTGCCATTACTATATTATTGATTGATCGTAATTTTAATGGTTCTTTTTTTGATCCTAGTTTCGGTGGTAATCCTTTAATTTATCAACATTTGTTTTGGTTTTTTGGTCATCCGGAAGTTTATATTTTAATTTTACCTGCTTTTGGTATTATTAGTCAGTGT…
Dog_m14	1	Haplotype_18	New	OR804705	ACTAGTTGGACTATTTATCCTCCTTTATCTACCTCTGGTCATCCTGGTTCTAGTGTAGATTTGGCTATTTTTAGTTTGCACCTTTCTGGTATTAGTTCAATTTTAGGTGGTATTAATTTTATGTGTACTATTAAGAATTTGCGTTCTAGTTCTGTTTCTCTTAATAATATGAGTTTGTTTATTTGGACTATTTTTGTTACTGTTTTTTTATTGGTTTTATCTTTACCTGTTTTAGCTGGTGCTATTACTATATTATTGATTGATCGTAATTTTAATGGTTCTTTTTTTGATCCTAGTTTCGGTGGTAATCCTTTAATTTATCAACATTTGTTTTGGTTTTTTGGTCATCCAGAAGTTTATATTTTAATTTTACCTGCTTTTGGTATTATTAGTCAGTGT…
J102	1	Haplotype_19	New	OR804706	ACTAGTTGGACTATTTACCCTCCTTTATCTACCTCTGGTCATCCTGGTTCTAGTGTAGATTTGGCTATTTTTAGTTTGCACCTTTCTGGTATTAGTTCAATTTTAGGTGGTATTAATTTTATGTGTACTATTAAGAATTTGCGTTCTAGTTCTGTTTCTCTTAATAATATAAGTTTGTTTATTTGGACTATTTTTGTTACTGTTTTTTTATTGGTTTTATCTTTACCTGTTTTAGCTGGTGCTATTACTATATTATTGATTGATCGTAATTTTAATGGTTCTTTTTTTGATCCTAGTTTCGGTGGTAATCCTTTAATTTATCAACATTTGTTTTGGTTTTTTGGTCATCCGGAAGTTTATATTTTAATTTTACCTGCTTTTGGTATTATTAGTCAGTGT…
C33_f1-4	4	Haplotype_20	New	OR804707	ACTAGTTGAACTATTTATCCCCCTTTATCTACTTCAGGACATCCTGGTTCTAGTGTTGATTTGGCTATTTTTAGTTTACATCTTTCTGGTATTAGTTCTATTTTGGGTGGTATTAATTTTATGTGTACTGTTAAAAATTTACGTTCTAGTTCTGTTTCTCTCAATAATATGAGTTTATTTATTTGAACTATTTTTGTTACTGTTTTTTTATTGGTTTTGTCTTTACCTGTTTTAGCTGGTGCTATTACTATGTTGTTAATTGATCGTAATTTTAATGGTTCTTTTTTTGATCCTAGTTTTGGTGGTAATCCTTTGATTTATCAGCATTTGTTTTGGTTTTTTGGTCATCCAGAAGTTTATATTTTAATTTTACCTGCTTTCGGTATTATTAGTCAATGT…
J68_f1-7, m1	8	Haplotype_21	New	OR804708	ACTAGTTGGACTATTTATCCTCCTTTATCTACTTCGGGTCATCCTGGTTCTAGTGTTGATTTGGCTATTTTTAGTTTACATCTTTCTGGTATTAGTTCTATTTTAGGTGGTATTAATTTTATGTGTACTGTTAAAAATTTACGTTCTAGTTCTGTTTCTCTTAATAATATGAGTTTATTTATCTGAACTATTTTTGTTACTGTTTTTTTATTGGTTTTGTCTTTACCTGTTTTAGCTGGTGCTATCACTATGTTGTTAATTGATCGTAATTTTAATGGTTCTTTTTTTGATCCTAGTTTTGGTGGTAATCCTTTGATTTATCAGCATTTGTTTTGGTTTTTTGGTCATCCAGAAGTTTATATTTTAATTTTACCTGCTTTCGGTATTATTAGTCAATGT…
F10_f3	1	Haplotype_22	New	OR804709	ACTAGTTGAACTATTTATCCCCCTTTATCTACTTCAGGACATCCTGGTTCTAGTGTTGATTTGGCTATTTTTAGTTTACATCTTTCTGGTATTAGTTCTATTTTGGGTGGTATTAATTTTATGTGTACTGTTAAAAATTTACGTTCTAGTTCTGTTTCTCTCAATAATATGAGTTTATTTATTTGAACTATTTTTGTTACTGTTTTTTTATTGGTTTTGTCTTTACCTGTTTTAGCTGGTGCTATTACTATGTTGTTAATTGATCGTAATTTTAATGGTTCTTTTTTTGATCCTAGTTTTGGTGGTAATCCTTTGATTTATCAGCATTTGTTTTGGTTTTTTGGTCATCCAGAAGTTTATATTTTAATTTTACCTGCTTTCGGTATTATTAGTCAATGT…
F10_f1, F40_f1-4, F40_m1	7	Haplotype_23	already exists	OR804710	ACTAGTTGAACTATTTATCCCCCTTTATCTACTTCAGGACATCCTGGTTCTAGTGTTGATTTGGCTATTTTTAGTTTACATCTTTCTGGTATTAGTTCTATTTTGGGTGGTATTAATTTTATGTGTACTGTTAAAAATTTACGTTCTAGTTCTGTTTCTCTCAATAATATGAGTTTATTTATTTGAACTATTTTTGTTACTGTTTTTTTATTGGTTTTGTCTTTACCTGTTTTAGCTGGTGCTATTACTATGTTGTTAATTGATCGTAATTTTAATGGTTCTTTTTTTGATCCTAGTTTTGGTGGTAATCCTTTGATTTATCAGCATTTGTTTTGGTTTTTTGGTCATCCAGAAGTTTATATTTTAATTTTACCTGCTTTCGGTATTATTAGTCAATGT…
C19_f1-2, f4-8, f10-11, m2-3	11	Haplotype_24	already exists	OR804711	ACTAGTTGAACTATTTACCCTCCTTTATCTACTTCAGGTCACCCTGGTTCTAGTGTTGATTTGGCTATTTTCAGTTTACATCTTTCTGGTATTAGTTCTATTTTAGGTGGTATTAATTTTATGTGTACTGTTAAAAATTTACGTTCTAGTTCTGTTTCTCTTAATAATATGAGTTTATTTATTTGGACTATTTTTGTTACTGTTTTTTTATTGGTTTTGTCTTTACCTGTTTTAGCTGGTGCTATTACTATGTTGTTAATTGATCGTAATTTTAATGGTTCTTTTTTTGATCCTAGTTTTGGTGGTAATCCTTTGATTTATCAGCATTTGTTTTGGTTTTTTGGTCATCCGGAAGTTTATATTTTAATTTTACCTGCTTTCGGTATTATTAGTCAATGT…
C26_f1-4, f6-8, m1-8	15	Haplotype_25	already exists	OR804712	ACTAGTTGGACTATTTATCCTCCTTTATCTACTTCGGGTCATCCTGGTTCTAGTGTTGATTTGGCTATTTTTAGTTTACATCTTTCTGGTATTAGTTCTATTTTAGGTGGTATTAATTTTATGTGTACTGTTAAAAATTTACGTTCTAGTTCTGTTTCTCTTAATAATATGAGTTTATTTATTTGAACTATTTTTGTTACTGTTTTTTTATTGGTTTTGTCTTTACCTGTTTTAGCTGGTGCTATCACTATGTTGTTAATTGATCGTAATTTTAATGGTTCTTTTTTTGATCCTAGTTTTGGTGGTAATCCTTTGATTTATCAGCATTTGTTTTGGTTTTTTGGTCATCCAGAAGTTTATATTTTAATTTTACCTGCTTTTGGTATTATTAGTCAATGT…

### Sheet: S.fuelleborni_dif_hap
Sample	No of samples	Haplotype	New/exists	Accession No	Sequence
A22_f1	1	Haplotype_1	New	OR805174	ACTAGTTGAACTGTTTATCCTCCTTTGTCTACTATGGGTCATCCTGGGAGAAGTGTTGATTTGGCAATTTTTGCTTTACATTTAGCTGGTGTTAGTTCTATTTTGGGTGCTATTAATTTTATGTGTACTACTAAAAATCTTCGTAGTTCTTCAATTAGTTTAGAGCATATAAGTTTGTTTGTTTGGACTGTATTTGTTACAGTATTTTTGTTGGTACTTTCTTTGCCTGTTTTAGCAGGTGCTATTACTATGTTATTGTTTGATCGTAATTTTAATACTTCTTTTTTTGATCCTAGTGCTGGTGGTAATCCTTTAATTTATCAGCATTTATTTTGGTTTTTTGGTCATCCTGAGGTTTATATTTTAATTCTTCCTGCTTTTGGTATTATTAGTCAAAGT…
A22_f2	1	Haplotype_2	New	OR805175	ACTAGTTGAACTGTTTATCCTCCTTTGTCTACTATGGGTCATCCTGGGAGAAGTGTTGATTTGGCAATTTTTGCTTTACATTTAGCTGGTGTTAGTTCTATTTTAGGTGCTATTAATTTTATGTGTACTACTAAAAATCTTCGTAGTTCTTCGATTAGTTTAGAGCATATAAGTTTGTTTGTTTGGACTGTATTTGTTACTGTGTTTTTGTTGGTACTTTCTTTACCTGTTTTAGCGGGTGCTATTACTATGTTATTGTTTGATCGTAATTTTAATACTTCTTTTTTTGATCCTAGTGCTGGTGGTAATCCTTTAATTTATCAGCATTTATTTTGGTTTTTTGGTCATCCTGAGGTTTATATTTTAATTCTTCCTGCTTTTGGTATTATTAGTCAAAGT…
HS10_f1, f2, f4	3	Haplotype_3	New	OR805176	ACTAGTTGAACTGTTTATCCTCCATTGTCTACTATGGGTCATCCTGGAAGAAGTGTTGATTTAGCAATTTTTGCTTTACATTTAGCCGGTGTAAGTTCTATTTTAGGTGCTATTAATTTTATGTGTACTACTAAAAATCTTCGTAGTTCTTCAATTAGTTTAGAGCATATGAGTTTATTTGTTTGAACTGTGTTTGTTACAGTGTTTTTATTGGTACTTTCTTTACCTGTATTAGCAGGTGCTATTACTATGTTGTTGTTTGATCGTAATTTTAATACTTCTTTTTTTGATCCTAGTGCTGGTGGTAATCCTTTGATTTATCAGCATTTATTTTGGTTTTTTGGTCATCCTGAGGTTTATATTTTAATTCTTCCTGCTTTTGGTATTATTAGTCAAAGT…
HS10_f3	1	Haplotype_4	New	OR805177	ACTAGTTGAACTGTTTATCCTCCTTTGTCTACTATGGGTCATCCTGGGAGAAGTGTTGATTTGGCAATTTTTGCTTTACATTTAGCTGGTGTTAGTTCTATTTTGGGTGCTATTAATTTTATGTGTACTACTAAAAATCTTCGTAGTTCTTCAATTAGTTTAGAGCATATAAGTTTGTTTGTTTGGACTGTATTTGTTACAGTGTTTTTGTTGGTACTTTCTTTACCTGTTTTAGCGGGTGCTATTACTATGTTATTGTTTGATCGTAATTTTAATACTTCTTTTTTTGATCCTAGTGCTGGTGGTAATCCTTTGATTTATCAGCATTTATTTTGGTTTTTTGGTCATCCTGAGGTTTATATTTTAATTCTTCCTGCTTTTGGTATTATTAGTCAAAGT…
G22_f1, f2, f4, f8	4	Haplotype_5	New	OR805178	ACTAGTTGAACTGTTTATCCTCCTTTGTCTACTATGGGTCATCCTGGGAGAAGTGTTGATTTGGCGATTTTTGCTTTACATTTAGCTGGTGTTAGTTCTATTTTGGGTGCTATTAATTTTATGTGTACTACTAAAAATCTTCGTAGTTCTTCAATTAGTTTAGAGCATATAAGTTTGTTTGTTTGGACTGTATTTGTTACTGTGTTTTTGTTGGTACTTTCTTTACCTGTTTTAGCTGGTGCTATTACTATATTATTGTTTGATCGTAATTTTAATACTTCTTTTTTTGATCCTAGTGCTGGTGGTAATCCTTTAATTTATCAACATTTATTTTGGTTTTTTGGTCATCCTGAGGTTTATATTTTAATTCTTCCTGCTTTTGGTATTATTAGTCAAAGT…
G22_f3, f6	2	Haplotype_6	New	OR805179	ACTAGTTGAACTGTTTATCCTCCTTTGTCTACTATGGGTCATCCTGGGAGAAGTGTTGATTTGGCAATTTTTGCTTTACATTTAGCTGGTGTTAGTTCTATTTTGGGTGCTATTAATTTTATGTGTACTACTAAAAATCTTCGTAGTTCTTCAATTAGTTTAGAGCATATAAGTTTGTTTGTTTGGACTGTATTTGTTACTGTGTTTTTGTTGGTACTTTCTTTACCTGTTTTAGCGGGTGCTATTACTATGTTATTGTTTGATCGTAATTTTAATACTTCTTTTTTTGACCCTAGTGCTGGTGGTAATCCTTTAATTTATCAGCATTTATTTTGGTTTTTTGGTCATCCTGAGGTTTATATTTTAATTCTTCCTGCTTTTGGTATTATTAGTCAAAGT…
G22_f5,f7	2	Haplotype_7	New	OR805180	ACTAGTTGAACTGTTTATCCTCCTTTGTCTACTATGGGTCATCCTGGGAGAAGTGTTGATTTGGCAATTTTTGCTTTACATTTAGCTGGTGTTAGTTCTATTTTGGGTGCTATTAATTTTATGTGTACTACTAAAAATCTTCGTAGTTCTTCAATTAGTTTAGAGCATATAAGTTTGTTTGTTTGGACTGTGTTTGTTACAGTGTTTTTGTTGGTACTTTCTTTACCTGTTTTAGCGGGTGCTATTACTATGTTATTGTTTGATCGTAATTTTAATACTTCTTTTTTTGATCCTAGTGCTGGTGGTAATCCTTTGATTTATCAGCATTTATTTTGGTTTTTTGGTCATCCTGAGGTTTATATTTTAATTCTTCCTGCTTTTGGTATTATTAGTCAAAGT…
V132_f1	1	Haplotype_8	New	OR805181	ACTAGTTGAACTGTTTATCCTCCATTGTCTACTATGGGTCATCCTGGAAGAAGTGTTGATTTAGCAATTTTTGCTTTACATTTAGCCGGTGTAAGTTCTATTTTAGGTGCTATTAATTTTATGTGTACTACTAAAAATCTTCGTAGTTCTTCAATTAGTTTAGAGCACATGAGTTTATTTGTTTGAACTGTGTTTGTTACAGTGTTTTTATTGGTACTTTCTTTACCTGTATTAGCAGGTGCTATTACTATGTTGTTGTTTGATCGTAATTTTAATACTTCTTTTTTTGATCCTAGTGCTGGTGGTAATCCTTTAATTTATCAGCATTTATTTTGGTTTTTTGGTCATCCTGAGGTTTATATTTTAATTCTTCCTGCTTTTGGTATTATTAGTCAAAGT…

### Sheet: HW_dif_hap
Sample	No of samples	Haplotype	New/exists	Accession No	Sequence	Reverse complement
A22_l1, A22_l3, A22_l6, V132_l6, F9_l3, R10_l4	6	Haplotype_1	already_exists	OR810937	AATATCCAACCTAGAATTTGATAAAATTACACCAGTCAAACCACCAATAGTAAATAAAAAAATAAAACCCAACACTCACAACAAAACAGGCTGAAAAACCATTTTTATACCAAATATTGTAGCTAATCAACTAAAAACCTTAACCCCTGTAGGCACAGCAATAACTATCGTAGCAGCAGTAAAATAAGCTCGAGAATCCAAATCCATACCAACAGTATACATATGATGAGCTCAAACTACACAACCAATTAAACCAATTCTTAAAATCGCATATACTATACCTAAAGAACCAAACACTTCTTTTTTTCCAGTTAAATATAAAGTTGATTGCCTAATAATACCAAATGCTGGCAAAATTAAAATATAAACCTCAGGATGACCAAAAAATCAAAACAAATG…	TGTTGATTTGGCTATTTTTAGTTTACATTGTGCTGGTTTAAGTTCTATTTTAGGTGGTATTAATTTTATATGTACAACAAAAAATTTGCGTAGTAGATCTATTTCTTTAGAGCATATAAGTTTATTTGTGTGAACTGTGTTTGTTACGGTTTTTTTGTTGGTGTTATCTTTACCAGTTTTGGCTGGAGCTATTACTATGTTGTTAACTGATCGTAATTTAAATACTTCTTTTTTTGATCCAAGTACTGGTGGTAATCCGTTGATTTATCAGCATTTGTTTTGATTTTTTGGTCATCCTGAGGTTTATATTTTAATTTTGCCAGCATTTGGTATTATTAGGCAATCAACTTTATATTTAACTGGAAAAAAAGAAGTGTTTGGTTCTTTAGGTATAGTATA…
A22_l2	1	Haplotype_2	NEW	OR810938	AATATCCAACCTAGAATTTGATAAAATTACACCAGTCAAACCACCAATAGTAAATAAAAAAATAAAACCCAACACTCACAACAAAACAGGCTGAAAAACCATTTTTATACCAAATATTGTAGCTAATCAACTAAAAACCTTAACTCCTGTAGGAACAGCAATAACTATCGTAGCAGCAGTAAAATAAGCTCGAGAATCCAAATCCATACCAACAGTATACATATGATGAGCTCAAACTACACAACCAATTAAACCAATTCTTAGAATCGCATATACTATACCTAAAAAACCAAACACTTCTTTTTTTCCAGTTAAATATAAAGTTGATTGCCTAATAATACCAAATGCTGGCAAAATTAAAATATAAACCTCAGGATGACCAAAAAATCAAAACAAATG…	TGTTGATTTGGCTATTTTTAGTTTACATTGTGCTGGTTTAAGTTCTATTTTAGGTGGTATTAATTTTATATGTACAACAAAAAATTTGCGTAGTAGATCTATTTCTTTAGAGCATATAAGTTTATTTGTGTGAACTGTGTTTGTTACGGTTTTTTTGTTGGTGTTATCTTTACCAGTTTTGGCTGGAGCTATTACTATGTTGTTAACTGATCGTAATTTAAATACTTCTTTTTTTGATCCAAGTACTGGTGGTAATCCGTTGATTTATCAGCATTTGTTTTGATTTTTTGGTCATCCTGAGGTTTATATTTTAATTTTGCCAGCATTTGGTATTATTAGGCAATCAACTTTATATTTAACTGGAAAAAAAGAAGTGTTTGGTTTTTTAGGTATAGTATA…
C21_l4	1	Haplotype_3	NEW	OR810939	AATATCCAACCTAGAATTTGATAAAATTACACCAGTCAAACCACCAATAGTAAATAAAAAAATAAAACCCAACACTCACAACAAAACAGGCTGAAAAACCATTTTTATACCAAATATTGTAACTAATCAACTAAAAACCTTAACCCCTGTAGGCACAGCAATAACTATCGTAGCAGCAGTAAAATAAGCTCGAGAATCCAAATCCATACCAACAGTATACATATGATGAGCTCAAACTACACAACCAATTAAACCAATTCTTAAAATCGCATATACTATACCTAAAAAACCAAACACTTCTTTTTTTCCAGTTAAATATAAAGTTGATTGCCTAATAATACCAAATGCTGGCAAAATTAAAATATAAACCTCAGGATGACCAAAAAATCAAAACAAATG…	TGTTGATTTGGCTATTTTTAGTTTACATTGTGCTGGTTTAAGTTCTATTTTAGGTGGTATTAATTTTATATGTACAACAAAAAATTTGCGTAGTAGATCTATTTCTTTAGAGCATATAAGTTTATTTGTGTGAACTGTGTTTGTTACGGTTTTTTTGTTGGTGTTATCTTTACCAGTTTTGGCTGGAGCTATTACTATGTTGTTAACTGATCGTAATTTAAATACTTCTTTTTTTGATCCAAGTACTGGTGGTAATCCGTTGATTTATCAGCATTTGTTTTGATTTTTTGGTCATCCTGAGGTTTATATTTTAATTTTGCCAGCATTTGGTATTATTAGGCAATCAACTTTATATTTAACTGGAAAAAAAGAAGTGTTTGGTTTTTTAGGTATAGTATA…
C27_l2	1	Haplotype_4	NEW	OR810940	AATATCCAACCTAGAATTTGATAAAATTACACCAGTCAAACCACCAATAGTAAATAAAAAAATAAAACCCAACACTCACAACAAAACAGGCTGAAAAACCATTTTTATACCAAATATTGTAGCTAATCAACTAAAAACCTTAACCCCTGTAGGCACAGCAATAACTATCGTAGCAGCAGTAAAATAAGCTCGAGAATCCAAATCCATACCAACAGTATACATATGATGAGCTCAAACTACACAACCAATTAAACCAATTCTTAGAATCGCATATACTATACCTAAAAAACCAAACACTTCTTTTTTTCCAGTTAAATATAAAGTTGATTGCCTAATAATACCAAATGCTGGCAAAATTAAAATATAAACCTCAGGATGACCAAAAAATCAAAACAAATG…	TGTTGATTTGGCTATTTTTAGTTTACATTGTGCTGGTTTAAGTTCTATTTTAGGTGGTATTAATTTTATATGTACAACAAAAAATTTGCGTAGTAGATCTATTTCTTTAGAGCATATAAGTTTATTTGTGTGAACTGTGTTTGTTACGGTTTTTTTGTTGGTGTTATCTTTACCAGTTTTGGCTGGAGCTATTACTATGTTGTTAACTGATCGTAATTTAAATACTTCTTTTTTTGATCCAAGTACTGGTGGTAATCCGTTGATTTATCAGCATTTGTTTTGATTTTTTGGTCATCCTGAGGTTTATATTTTAATTTTGCCAGCATTTGGTATTATTAGGCAATCAACTTTATATTTAACTGGAAAAAAAGAAGTGTTTGGTTTTTTAGGTATAGTATA…
C31_l1, C31_l2, Y003_l2, Y003_l5, R10_l3, V132_l3, V132_l5	7	Haplotype_5	already_exists	OR810941	AATATCCAACCTAGAATTTGATAAAATTACACCAGTCAAACCACCAATAGTAAATAAAAAAATAAAACCCAACACTCACAACAAAACAGGCTGAAAAACCATTTTTATACCAAATATTGTAGCTAATCAACTAAAAACCTTAACCCCTGTAGGCACAGCAATAACTATCGTAGCAGCAGTAAAATAAGCTCGAGAATCCAAATCCATACCAACAGTATACATATGATGAGCTCAAACTACACAACCAATTAAACCAATTCTTAAAATAGCATATACTATACCTAAAGAACCAAACACTTCTTTTTTTCCAGTTAAATATAAAGTTGATTGCCTAATAATACCAAATGCTGGCAAAATTAAAATATAAACCTCAGGATGACCAAAAAATCAAAACAAATG…	TGTTGATTTGGCTATTTTTAGTTTACATTGTGCTGGTTTAAGTTCTATTTTAGGTGGTATTAATTTTATATGTACAACAAAAAATTTGCGTAGTAGATCTATTTCTTTAGAGCATATAAGTTTATTTGTGTGAACTGTGTTTGTTACGGTTTTTTTGTTGGTGTTATCTTTACCAGTTTTGGCTGGAGCTATTACTATGTTGTTAACTGATCGTAATTTAAATACTTCTTTTTTTGACCCAAGTACTGGTGGTAATCCGTTGATTTATCAGCATTTGTTTTGATTTTTTGGTCATCCTGAGGTTTATATTTTAATTTTGCCAGCATTTGGTATTATTAGGCAATCAACTTTATATTTAACTGGAAAAAAAGAAGTGTTTGGTTCTTTAGGTATAGTATA…
C32_l2, C33_l4	2	Haplotype_6	NEW	OR810942	AATATCCAACCTAGAATTTGATAAAATTACACCAGTCAAACCACCAATAGTAAATAAAAAAATAAAACCCAACACTCACAACAAAACAGGCTGAAAAACCATTTTTATACCAAATATTGTAGCTAATCAACTAAAAACCTTAACTCCTGTAGGAACAGCAATAACTATCGTAGCAGCAGTAAAATAAGCTCGAGAATCCAAATCCATACCAACAGTATACATATGATGAGCTCAAACCACACAACCAATTAAACCAATTCTTAGAATCGCATATACTATACCTAAAGAACCAAACACTTCTTTTTTTCCAGTTAAATATAAAGTTGATTGCCTAATAATACCAAATGCTGGCAAAATTAAAATATAAACCTCAGGATGACCAAAAAATCAAAACAAATG…	TGTTGATTTGGCTATTTTTAGTTTACATTGTGCTGGTTTAAGTTCTATTTTAGGTGGTATTAATTTTATATGTACAACAAAAAATTTGCGTAGTAGATCTATTTCTTTAGAGCATATAAGTTTATTTGTGTGAACTGTGTTTGTTACGGTTTTTTTGTTGGTGTTATCTTTACCAGTTTTGGCTGGAGCTATTACTATGTTGTTAACTGATCGTAATTTAAATACTTCTTTTTTTGATCCAAGTACTGGTGGTAATCCGTTGATTTATCAGCATTTGTTTTGATTTTTTGGTCATCCTGAGGTTTATATTTTAATTTTGCCAGCATTTGGTATTATTAGGCAATCAACTTTATATTTAACTGGAAAAAAAGAAGTGTTTGGTTCTTTAGGTATAGTATA…
C32_l3, D7_l1	2	Haplotype_7	already_exists	OR810943	AATATCCAACCTAGAATTTGATAAAATTACACCAGTTAAACCACCAATAGTAAACAAAAAAATAAAACCCAACACTCACAACAAAACAGGCTGAAAAACTATTTTCATACCAAATATTGTAGCTAATCAACTAAAAACCTTAACCCCTGTAGGCACAGCAATAACCATTGTAGCAGCAGTAAAATAAGCTCGAGAATCTAAATCCATACCGACAGTATACATATGATGAGCCCAAACTACACAACCAATTAAACCAATTCTTAAAATCGCATATACTATACCTAAAGAACCAAACACTTCTTTTTTTCCAGTTAAATATAAAGTTGATTGCCTAATAATACCAAACGCTGGTAAAATTAAAATATAAACCTCAGGATGACCAAAAAATCAAAACAAATG…	TGTTGATTTGGCTATTTTTAGTTTACATTGTGCTGGTTTAAGTTCTATTTTAGGTGGTATTAATTTTATATGTACAACAAAAAATTTGCGTAGTAGGTCTATTTCTTTAGAGCATATAAGTTTATTTGTGTGAACTGTGTTTGTTACGGTTTTTTTGTTGGTGTTATCTTTACCAGTTTTGGCTGGAGCTATTACTATGTTATTAACTGATCGTAATTTAAATACTTCTTTTTTTGATCCAAGTACTGGTGGTAATCCGTTAATTTATCAGCATTTGTTTTGATTTTTTGGTCATCCTGAGGTTTATATTTTAATTTTACCAGCGTTTGGTATTATTAGGCAATCAACTTTATATTTAACTGGAAAAAAAGAAGTGTTTGGTTCTTTAGGTATAGTATA…
C32_l5	1	Haplotype_8	NEW	OR810944	AATATCCAACCTAGAATTTGATAAAATTACACCAGTTAAACCACCAATAGTAAATAAAAAAATAAAACCCAACACTCACAACAAAACAGGCTGAAAAACCATTTTTATACCAAATATTGTAGCTAATCAACTAAAAACCTTAACCCCTGTAGGCACAGCAATAACTATCGTAGCAGCAGTAAAATAAGCTCGAGAATCCAAATCCATACCAACAGTATACATATGATGAGCTCAAACTACACAACCAATTAAACCAATTCTTAAAATAGCATATACTATACCTAAAGAACCAAACACTTCTTTTTTTCCAGTTAAATATAAAGTTGATTGCCTAATAATACCAAATGCTGGCAAAATTAAAATATAAACCTCAGGATGACCAAAAAATCAAAACAAATG…	TGTTGATTTGGCTATTTTTAGTTTACATTGTGCTGGTTTAAGTTCTATTTTAGGTGGTATTAATTTTATATGTACAACAAAAAATTTGCGTAGTAGATCTATTTCTTTAGAGCATATAAGTTTATTTGTGTGAACTGTGTTTGTTACGGTTTTTTTGTTGGTGTTATCTTTACCAGTTTTGGCTGGAGCTATTACTATGTTGTTAACTGATCGTAATTTAAATACTTCTTTTTTTGACCCAAGTACTGGTGGTAATCCGTTGATTTATCAGCATTTGTTTTGATTTTTTGGTCATCCTGAGGTTTATATTTTAATTTTGCCAGCATTTGGTATTATTAGGCAATCAACTTTATATTTAACTGGAAAAAAAGAAGTGTTTGGTTCTTTAGGTATAGTATA…
F9_l2, R10_l5	2	Haplotype_9	NEW	OR810945	AATATCCAACCTAGAATTTGATAAAATTACACCAGTCAAACCACCAATAGTAAATAAAAAAATAAAACCCAACACTCACAACAAAACAGGCTGAAAAACCATTTTTATACCAAATATTGTAGCTAATCAACTAAAAACCTTAACCCCTGTAGGCACAGCAATAACTATCGTAGCAGCAGTAAAATAAGCTCGAGAATCCAAATCCATACCAACAGTATACATATGATGAGCTCAAACTACACAACCAATTAAACCAATTCTTAAAATCGCATATACTATACCTAAAGAACCAAACACTTCTTTTTTTCCAGTTAAATATAAAGTTGATTGCCTAATAATACCAAATGCTGGCAAAATTAAAATATAAACCTCAGGATGACCAAAAAATCAAAACAAATG…	TGTTGATTTGGCTATTTTTAGTTTACATTGTGCTGGTTTAAGTTCTATTTTAGGTGGTATTAATTTTATATGTACAACAAAAAATTTGCGTAGTAGATCTATTTCTTTAGAGCATATAAGTTTATTTGTGTGAACTGTGTTTGTTACGGTTTTTTTGTTGGTGTTATCTTTACCAGTTTTGGCTGGAGCTATTACTATGTTGTTAACTGATCGTAATTTAAATACTTCTTTTTTTGATCCAAGTGCTGGTGGTAATCCGTTGATTTATCAGCATTTGTTTTGATTTTTTGGTCATCCTGAGGTTTATATTTTAATTTTGCCAGCATTTGGTATTATTAGGCAATCAACTTTATATTTAACTGGAAAAAAAGAAGTGTTTGGTTCTTTAGGTATAGTATA…
F39_l1	1	Haplotype_10	already_exists	OR810946	AATATCCAACCTAGAATTTGATAAAATTACACCAGTCAAACCACCAATAGTAAATAAAAAAATAAAACCCAACACTCACAACAAAACAGGCTGAAAAACCATTTTTATACCAAATATTGTAGCTAATCAACTAAAAACCTTAACCCCTGTAGGCACAGCAATAACTATCGTAGCAGCAGTAAAATAAGCTCGAGAATCCAAATCCATACCAACAGTATACATATGATGAGCTCAAACTACACAACCAATTAAACCAATTCTTAGAATCGCATATACTATACCTAAAGAACCAAACACTTCTTTTTTTCCAGTTAAATATAAAGTTGATTGCCTAATAATACCAAATGCTGGCAAAATTAAAATATAAACCTCAGGATGACCAAAAAATCAAAACAAATG…	TGTTGATTTGGCTATTTTTAGTTTACATTGTGCTGGTTTAAGTTCTATTTTAGGTGGTATTAATTTTATATGTACAACAAAAAATTTGCGTAGTAGATCTATTTCTTTAGAGCATATAAGTTTATTTGTGTGAACTGTGTTTGTTACGGTTTTTTTGTTGGTGTTATCTTTACCAGTTTTGGCTGGAGCTATTACTATGTTGTTAACTGATCGTAATTTAAATACTTCTTTTTTTGATCCAAGTACTGGTGGTAATCCGTTGATTTATCAGCATTTGTTTTGATTTTTTGGTCATCCTGAGGTTTATATTTTAATTTTGCCAGCATTTGGTATTATTAGGCAATCAACTTTATATTTAACTGGAAAAAAAGAAGTGTTTGGTTCTTTAGGTATAGTATA…
F39_l2	1	Haplotype_11	NEW	OR810947	AATATCCAACCTAGAATTTGATAAAATTACACCAGTTAAACCACCAATAGTAAACAAAAAAATAAAACCCAACACTCACAACAAAACAGGCTGAAAAACTATTTTCATACCAAATATTGTAGCTAATCAACTAAAAACCTTAATCCCTGTAGGCACAGCAATAACCATTGTAGCAGCAGTAAAATAAGCTCGAGAATCTAAATCCATACCGACAGTATACATATGATGAGCCCAAACTACACAACCAATTAAACCAATTCTTAAAATCGCATATACTATACCTAAAGAACCAAACACTTCTTTTTTTCCAGTTAAATATAAAGTTGATTGCCTAATAATACCAAACGCTGGTAAAATTAAAATATAAACCTCAGGATGACCAAAAAATCAAAACAAATG…	TGTTGATTTGGCTATTTTTAGTTTACATTGTGCTGGTTTAAGTTCTATTTTAGGTGGTATTAATTTTATATGTACAACAAAAAATTTGCGTAGTAGGTCTATTTCTTTAGAGCATATAAGTTTATTTGTGTGAACTGTGTTTGTTACGGTTTTTTTGTTGGTGTTATCTTTACCAGTTTTGGCTGGAGCTATTACTATGTTATTAACTGATCGTAATTTAAATACTTCTTTTTTTGATCCAAGTACTGGTGGTAATCCGTTAATTTATCAGCATTTGTTTTGATTTTTTGGTCATCCTGAGGTTTATATTTTAATTTTACCAGCGTTTGGTATTATTAGGCAATCAACTTTATATTTAACTGGAAAAAAAGAAGTGTTTGGTTCTTTAGGTATAGTATA…
G23_l2	1	Haplotype_12	already_exists	OR810948	AATATCCAACCTAGAATTTGATAAAATTACACCAGTCAAACCACCAATAGTAAATAAAAAAATAAAACCCAACACTCACAACAAAACAGGCTGAAAAACCATTTTTATACCAAATATTGTAGCTAATCAACTAAAAACCTTAACCCCTGTAGGCACAGCAATAATTATCGTAGCAGCAGTAAAATAAGCTCGAGAATCCAAATCCATACCAACAGTATACATATGATGAGCTCAAACTACACAACCAATTAAACCAATTCTTAAAATCGCATATACTATACCTAAAGAACCAAACACTTCTTTTTTTCCAGTTAAATATAAAGTTGATTGCCTAATAATACCAAATGCTGGCAAAATTAAAATATAAACCTCAGGATGACCAAAAAATCAAAACAAATG…	TGTTGATTTGGCTATTTTTAGTTTACATTGTGCTGGTTTAAGTTCTATTTTAGGTGGTATTAATTTTATATGTACAACAAAAAATTTGCGTAGTAGATCTATTTCTTTAGAGCATATAAGTTTATTTGTGTGAACTGTGTTTGTTACGGTTTTTTTGTTGGTGTTATCTTTACCAGTTTTGGCTGGAGCTATTACTATGTTGTTAACTGATCGTAATTTAAATACTTCTTTTTTTGATCCAAGTACTGGTGGTAATCCGTTGATTTATCAGCATTTGTTTTGATTTTTTGGTCATCCTGAGGTTTATATTTTAATTTTGCCAGCATTTGGTATTATTAGGCAATCAACTTTATATTTAACTGGAAAAAAAGAAGTGTTTGGTTCTTTAGGTATAGTATA…
R10_l2, Z10_l3	2	Haplotype_13	already_exists	OR810949	AATATCCAACCTAGAATTTGATAAAATTACACCAGTCAAACCACCAATAGTAAATAAAAAAATAAAACCCAACACTCACAACAAAACAGGCTGAAAAACCATTTTTATACCAAATATTGTAGCTAATCAACTAAAAACCTTAACTCCTGTAGGAACAGCAATAACTATCGTAGCAGCAGTAAAATAAGCTCGAGAATCCAAATCCATACCAACAGTATACATATGATGAGCTCAAACTACACAACCAATTAAACCAATTCTTAGAATCGCATATACTATACCTAAAGAACCAAACACTTCTTTTTTTCCAGTTAAATATAAAGTTGATTGCCTAATAATACCAAATGCTGGCAAAATTAAAATATAAACCTCAGGATGACCAAAAAATCAAAACAAATG…	TGTTGATTTGGCTATTTTTAGTTTACATTGTGCTGGTTTAAGTTCTATTTTAGGTGGTATTAATTTTATATGTACAACAAAAAATTTGCGTAGTAGATCTATTTCTTTAGAGCATATAAGTTTATTTGTGTGAACTGTGTTTGTTACGGTTTTTTTGTTGGTGTTATCTTTACCAGTTTTGGCTGGAGCTATTACTATGTTGTTAACTGATCGTAATTTAAATACTTCTTTTTTTGATCCAAGTACTGGTGGTAATCCGTTGATTTATCAGCATTTGTTTTGATTTTTTGGTCATCCTGAGGTTTATATTTTAATTTTGCCAGCATTTGGTATTATTAGGCAATCAACTTTATATTTAACTGGAAAAAAAGAAGTGTTTGGTTCTTTAGGTATAGTATA…
V132_l1, V132_l2	2	Haplotype_14	NEW	OR810950	AATATCCAACCTAGAATTTGATAAAATTACACCAGTCAAACCACCAATAGTAAATAAAAAAATAAAACCCAACACTCACAACAAAACAGGCTGAAAAACCATTTTTATACCAAATATTGTAGCTAATCAACTAAAAACCTTAACCCCTGTAGGCACAGCAATAACTATCGTAGCAGCAGTAAAATAAGCTCGAGAATCCAAATCCATACCAACAGTATACATATGATGAGCTCAAACTACACAACCAATTAAACCAATTCTTAGAATCGCATATACTATACCTAAAGAACCAAACACTTCTTTTTTTCCAGTTAAATATAAAGTTGATTGCCTAATAATACCAAATGCTGGCAAAATTAAAATATAAACCTCAGGATGACCAAAAAATCAAAACAAATG…	TGTTGATTTGGCTATTTTTAGTTTACATTGTGCTGGTTTAAGTTCTATTTTAGGTGGTATTAATTTTATATGTACAACAAAAAATTTGCGTAGTAGATCTATTTCTTTAGAGCATATAAGTTTATTTGTGTGAACTGTGTTTGTTACGGTTTTTTTGTTGGTGTTATCTTTACCAGTTTTGGCTGGAGCTATTACTATGTTGTTAACTGATCGTAATTTAAATACTTCTTTTTTTGATCCAAGTGCTGGTGGTAATCCGTTGATTTATCAGCATTTGTTTTGATTTTTTGGTCATCCTGAGGTTTATATTTTAATTTTGCCAGCATTTGGTATTATTAGGCAATCAACTTTATATTTAACTGGAAAAAAAGAAGTGTTTGGTTCTTTAGGTATAGTATA…
Y003_l4, Z10_l1	2	Haplotype_15	NEW	OR810951	AATATCCAACCTAGAATTTGATAAAATTACACCAGTCAAACCACCAATAGTAAATAAAAAAATAAAACCCAACACTCACAACAAAACAGGCTGAAAAACCATTTTTATACCAAATATTGTAGCTAATCAACTAAAAACCTTAACTCCTGTAGGAACAGCAATAATTATCGTAGCAGCAGTAAAATAAGCTCGAGAATCCAAATCCATACCAACAGTATACATATGATGAGCTCAAACTACACAACCAATTAAACCAATTCTTAGAATCGCATATACTATACCTAAAGAACCAAACACTTCTTTTTTTCCAGTTAAATATAAAGTTGATTGCCTAATAATACCAAATGCTGGCAAAATTAAAATATAAACCTCAGGATGACCAAAAAATCAAAACAAATG…	TGTTGATTTGGCTATTTTTAGTTTACATTGTGCTGGTTTAAGTTCTATTTTAGGTGGTATTAATTTTATATGTACGACAAAAAATTTGCGTAGTAGATCTATTTCTTTAGAGCATATAAGTTTATTTGTGTGAACTGTGTTTGTTACGGTTTTTTTGTTGGTGTTATCTTTACCAGTTTTGGCTGGAGCTATTACTATGTTGTTAACTGATCGTAATTTAAATACTTCTTTTTTTGATCCAAGTACTGGTGGTAATCCGTTGATTTATCAGCATTTGTTTTGATTTTTTGGTCATCCTGAGGTTTATATTTTAATTTTGCCAGCATTTGGTATTATTAGGCAATCAACTTTATATTTAACTGGAAAAAAAGAAGTGTTTGGTTCTTTAGGTATAGTATA…
Z6_l1, Z6_l2	2	Haplotype_16	NEW	OR810952	AATATCCAACCTAGAATTTGATAAAATTACACCAGTCAAACCACCAATAGTGAATAAAAAAATAAAACCCAACACTCATAACAAAACAGGCTGAAAAACCATTTTTATACCAAATATTGTAGCTAATCAACTAAAAACCTTAACCCCTGTAGGCACAGCAATAACTATCGTAGCAGCAGTAAAATAAGCCCGAGAATCCAAATCCATACCAACAGTATACATATGATGAGCTCAAACCACACAACCAATTAAACCAATTCTTAAAATCGCATATACTATACCCAAAGAACCAAACACTTCTTTTTTTCCAGTTAAATATAAAGTTGACTGCCTAATAATACCAAATGCTGGTAAAATTAAAATATAAACCTCAGGATGACCAAAAAATCAAAACAAATG…	TGTTGATTTGGCTATTTTTAGTTTACATTGTGCTGGTTTAAGTTCTATTTTAGGTGGTATTAATTTTATATGTACAACAAAAAATTTGCGTAGTAGATCTATTTCTTTAGAGCATATAAGTTTATTTGTGTGAACTGTGTTTGTTACGGTTTTTTTGTTGGTGTTATCTTTACCAGTTTTGGCTGGAGCTATCACTATGTTGTTAACTGATCGTAATTTAAATACTTCTTTTTTTGATCCAAGTGCTGGTGGTAATCCGTTAATTTATCAGCATTTGTTTTGATTTTTTGGTCATCCTGAGGTTTATATTTTAATTTTACCAGCATTTGGTATTATTAGGCAGTCAACTTTATATTTAACTGGAAAAAAAGAAGTGTTTGGTTCTTTGGGTATAGTATA…
Z10_l5	1	Haplotype_17	NEW	OR810953	AATATCCAACCTAGAATTTGATAAAATTACACCAGTCAAACCACCAATAGTAAATAAAAAAATAAAACCCAACACTCACAACAAAACAGGCTGAAAAACCATTTTTATACCAAATATTGTAGCTAATCAACTAAAAACCTTAACCCCTGTAGGCACAGCAATAACTATCGTAGCAGCAGTAAAATAAGCTCGAGAATCCAAATCCATACCAACAGTATACATATGATGAGCTCAAACTACACAACCAATTAAACCAATTCTTAAAATAGCATATACTATACCTAAAGAACCAAACACTTCTTTTTTTCCAGTTAAATATAAAGTTGATTGCCTAATAATACCAAATGCTGGCAAAATTAAAATATAAACCTCAGGATGACCAAAAAATCAAAACAAATG…	TGTTGATTTGGCTATTTTTAGTTTACATTGTGCTGGTTTAAGTTCTATTTTAGGTGGTATTAATTTTATATGTACAACAAAAAATTTGCGTAGTAGATCTATTTCTTTAGAGCATATAAGTTTATTTGTGTGAACTGTGTTTGTTACGGTTTTTTTGTTGGTGTTATCTTTACCAGTTTTGGCTGGAGCTATTACTATGTTGTTAACTGATCGTAATTTAAATACTTCTTTTTTTGACCCAAGTGCTGGTGGTAATCCGTTGATTTATCAGCATTTGTTTTGATTTTTTGGTCATCCTGAGGTTTATATTTTAATTTTGCCAGCATTTGGTATTATTAGGCAATCAACTTTATATTTAACTGGAAAAAAAGAAGTGTTTGGTTCTTTAGGTATAGTATA…
C21_l5	1	Haplotype_18	NEW	OR810954	AATATCCAACCTAGAATTTGATAAAATTACACCAGTCAAACCACCAATAGTAAATAAAAAAATAAAACCCAACACTCACAACAAAACAGGCTGAAAAACCATTTTTATACCAAATATTGTAGCTAATCAACTAAAAACCTTAACTCCCTGTAGGAACAGCAATAACTATCGTAGCAGCAGTAAAATAAGCTCGAGAATCCAAATCCATACCAACAGTATACATATGATGAGCTCAAACTACACAACCAATTAAACCAATTCTTAGAATCGCATATACTATACCTAAAGAACCAAACACTTCTTTTTTTCCAGTTAAATATAAAGTTGATTGCCTAATAATACCAAATGCTGGCAAAATTAAAATATAAACCTCAGGATGACCAAAAAATCAAAACAAAT…	TGTTGATTTGGCTATTTTTAGTTTACATTGTGCTGGTTTAAGTTCTATTTTAGGTGGTATTAATTTTATATGTACAACAAAAAATTTGCGTAGTAGATCTATTTCTTTAGAGCATATAAGTTTATTTGTGTGAACTGTGTTTGTTACGGTTTTTTTGTTGGTGTTATCTTTACCAGTTTTGGCTGGAGCTATTACTATGTTGTTAACTGATCGTAATTTAAATACTTCTTTTTTTGATCCAAGTACTGGTGGTAATCCGTTGATTTATCAGCATTTGTTTTGATTTTTTGGTCATCCTGAGGTTTATATTTTAATTTTGCCAGCATTTGGTATTATTAGGCAATCAACTTTATATTTAACTGGAAAAAAAGAAGTGTTTGGTTCTTTAGGTATAGTATA…

### Sheet: Extracted_from_Cam_2016
WGS_Accession_No	Sample	Accession No	Sequence
PRJEB20999	Human_L3	OR809277	ACTAGTTGAACTATTTATCCCCCTTTATCTACTTCAGGACATCCTGGTTCTAGTGTTGATTTGGCTATTTTTAGTTTACATCTTTCTGGTATTAGTTCTATTTTGGGTGGTATTAATTTTATGTGTACTGTTAAAAATTTACGTTCTAGTTCTGTTTCTCTCAATAATATGAGTTTATTTATTTGAACTATTTTTGTTACTGTTTTTTTATTGGTTTTGTCTTTACCTGTTTTAGCTGGTGCTATTACTATGTTGTTAATTGATCGTAATTTTAATGGTTCTTTTTTTGATCCTAGTTTTGGTGGTAATCCTTTGATTTATCAGCATTTGTTTTGGTTTTTTGGTCATCCAGAAGTTTATATTTTAATTTTACCTGCTTTCGGTATTATTAGTCAATGT…
	Human_L4	OR809278	ACTAGTTGAACTATTTACCCTCCTTTATCTACTTCAGGTCACCCTGGTTCTAGTGTTGATTTGGCTATTTTCAGTTTACATCTTTCTGGTATTAGTTCTATTTTAGGTGGTATTAATTTTATGTGTACTGTTAAAAATTTACGTTCTAGTTCTGTTTCTCTTAATAATATGAGTTTATTTATTTGGACTATTTTTGTTACTGTTTTTTTATTGGTTTTGTCTTTACCTGTTTTAGCTGGTGCTATTACTATGTTGTTAATTGATCGTAATTTTAATGGTTCTTTTTTTGATCCTAGTTTTGGTGGTAATCCTTTGATTTATCAGCATTTGTTTTGGTTTTTTGGTCATCCGGAAGTTTATATTTTAATTTTACCTGCTTTCGGTATTATTAGTCAATGT…
	Dog_L5	OR809279	ACTAGTTGAACTATTTACCCTCCTTTATCTACTTCTGGTCATCCCGGTTCTAGTGTAGATTTGGCTATTTTTAGTTTGCACCTTTCTGGTATTAGTTCAATTTTAGGTGGTATTAATTTTATGTGTACTATTAAGAATTTGCGCTCTAGTTCTGTCTCTCTTAATAATATAAGTTTGTTTATTTGAACTATTTTTGTTACTGTTTTTTTATTGGTTTTATCTTTACCTGTTTTAGCTGGTGCTATTACTATATTATTGATTGATCGTAATTTTAATGGTTCTTTTTTTGATCCTAGTTTCGGTGGTAATCCTTTAATTTATCAACATTTGTTTTGGTTTTTCGGTCATCCAGAAGTTTATATTTTAATTTTACCTGCTTTTGGTATTATTAGTCAGTGT…
	Dog_L6	OR809280	ACTAGTTGGACTATTTATCCTCCTTTATCTACTTCAGGTCATCCAGGTTCTAGTGTTGATTTGGCTATTTTTAGTTTACATCTTTCTGGTATTAGTTCTATTCTAGGTGGTATTAATTTTATGTGTACTATTAAAAATTTGCGTTCTAGTTCTGTTTCTCTTAATAATATAAGTTTATTTATTTGAACTATTTTTGTTACTGTTTTTTTATTGGTTTTGTCTTTACCTGTTTTAGCGGGTGCTATTACTATGTTATTGATTGATCGTAATTTTAATGGTTCTTTTTTTGATCCTAGTTTTGGTGGTAATCCTTTGATTTATCAGCATTTGTTTTGGTTTTTTGGTCATCCAGAAGTTTATATTTTAATTTTGCCTGCTTTTGGTATTATTAGTCAGTGT…
	Dog_L7	OR809281	ACTAGTTGAACTATTTATCCCCCTTTATCTACTTCAGGACATCCTGGTTCTAGTGTTGATTTGGCTATTTTTAGTTTACATCTTTCTGGTATTAGTTCTATTTTGGGTGGTATTAATTTTATGTGTACTGTTAAAAATTTACGTTCTAGTTCTGTTTCTCTCAATAATATAAGTTTGTTTATTTGAACTATTTTTGTTACTGTTTTTTTATTGGTTTTGTCTTTACCTGTTTTAGCTGGTGCTATTACTATGTTGTTAATTGATCGTAATTTTAATGGTTCTTTTTTTGATCCTAGTTTTGGTGGTAATCCTTTGATTTATCAGCATTTGTTTTGGTTTTTTGGTCATCCAGAAGTTTATATTTTAATTTTACCTGCTTTTGGTATTATTAGTCAATGT…
	Dog_L8	OR809282	ACTAGTTGAACTATTTATCCTCCTTTATCTACTTCAGGTCACCCTGGTTCTAGTGTTGATTTGGCTATTTTCAGTTTACATCTTTCTGGTATTAGTTCTATTTTAGGTGGTATTAATTTTATGTGTACTGTTAAGAATTTACGTTCTAGTTCTGTTTCTCTTAATAATATGAGTTTATTTATTTGGACTATTTTTGTTACTGTTTTTTTATTGGTTTTGTCTTTACCTGTTTTAGCTGGTGCTATTACTATGTTGTTAATTGATCGTAATTTTAATGGTTCTTTTTTTGATCCTAGTTTTGGTGGTAATCCTTTGATTTATCAGCATTTGTTTTGGTTTTTTGGTCATCCAGAAGTTTATATTTTAATTTTACCTGCTTTCGGTATTATTAGTCAATGT…
	Human_L10	OR809283	ACTAGTTGAACTATTTATCCCCCTTTATCTACTTCAGGACATCCTGGTTCTAGTGTTGATTTGGCTATTTTTAGTTTACATCTTTCTGGTATTAGTTCTATTTTGGGTGGTATTAATTTTATGTGTACTATTAAAAATTTACGTTCTAGTTCTGTTTCTCTCAATAATATGAGTTTATTTATTTGAACTATTTTTGTTACTGTTTTTTTATTGGTTTTGTCTTTACCTGTTTTAGCTGGTGCTATTACTATGTTGTTAATTGATCGTAATTTTAATGGTTCTTTTTTTGATCCTAGTTTTGGTGGTAATCCTTTGATTTATCAGCATTTGTTTTGGTTTTTTGGTCATCCAGAAGTTTATATTTTAATTTTACCTGCTTTCGGTATTATTAGTCAATGT…
	Human_L11	OR809284	ACTAGTTGAACTATTTATCCCCCTTTATCTACTTCAGGACATCCTGGTTCTAGTGTTGATTTGGCTATTTTTAGTTTACATCTTTCTGGTATTAGTTCTATTTTGGGTGGTATTAATTTTATGTGTACTGTTAAAAATTTACGTTCTAGTTCTGTTTCTCTCAATAATATGAGTTTATTTATTTGAACTATTTTTGTTACTGTTTTTTTATTGGTTTTGTCTTTACCTGTTTTAGCTGGTGCTATTACTATGTTGTTAATTGATCGTAATTTTAATGGTTCTTTTTTTGATCCTAGTTTTGGTGGTAATCCTTTGATTTATCAGCATTTGTTTTGGTTTTTTGGTCATCCAGAAGTTTATATTTTAATTTTACCTGCTTTCGGTATTATTAGTCAATGT…
	Human_L12	OR809285	ACTAGTTGAACTATTTATCCTCCTTTATCTACTTCAGGTCACCCTGGTTCTAGTGTTGATTTGGCTATTTTCAGTTTACATCTTTCTGGTATTAGTTCTATTTTAGGTGGTATTAATTTTATGTGTACTGTTAAAAATTTACGTTCTAGTTCTGTTTCTCTTAATAATATGAGTTTATTTATTTGGACTATTTTTGTTACTGTTTTTTTATTGGTTTTGTCTTTACCTGTTTTAGCTGGTGCTATTACTATGTTGTTAATTGATCGTAATTTTAATGGTTCTTTTTTTGATCCTAGTTTTGGTGGTAATCCTTTGATTTATCAGCATTTGTTTTGGTTTTTTGGTCATCCAGAAGTTTATATTTTAATTTTACCTGCTTTCGGTATTATTAGTCAATGT…
	Human_L13	OR809286	ACTAGTTGAACTATTTATCCCCCTTTATCTACTTCAGGACATCCTGGTTCTAGTGTTGATTTGGCTATTTTTAGTTTACATCTTTCTGGTATTAGTTCTATTTTGGGTGGTATTAATTTTATGTGTACTGTTAAAAATTTACGTTCTAGTTCTGTTTCTCTCAATAATATGAGTTTATTTATTTGAACTATTTTTGTTACTGTTTTTTTATTGGTTTTGTCTTTACCTGTTTTAGCTGGTGCTATTACTATGTTGTTAATTGATCGTAATTTTAATGGTTCTTTTTTTGATCCTAGTTTTGGTGGTAATCCTTTGATTTATCAGCATTTGTTTTGGTTTTTTGGTCATCCAGAAGTTTATATTTTAATTTTACCTGCTTTCGGTATTATTAGTCAATGT…
	Dog_L14	OR809287	ACTAGTTGAACTATTTATCCTCCTTTATCTACTTCTGGTCATCCCGGTTCTAGTGTAGATTTGGCTATTTTTAGTTTGCACCTTTCTGGTATTAGTTCAATTTTAGGTGGTATTAATTTTATGTGTACTATTAAGAATTTGCGCTCTAGTTCTGTCTCTCTTAATAATATAAGTTTGTTTATTTGAACTATTTTTGTTACTGTTTTTTTATTGGTTTTATCTTTACCTGTTTTAGCTGGTGCTATTACTATATTATTGATTGATCGTAATTTTAATGGTTCTTTTTTTGATCCTAGTTTCGGTGGTAATCCTTTAATTTATCAACATTTGTTTTGGTTTTTCGGTCATCCAGAAGTTTATATTTTAATTTTACCTGCTTTTGGTATTATTAGTCAGTGT…
	Dog_L15	OR809288	ACTAGTTGAACTATTTACCCTCCTTTATCTACTTCTGGTCATCCCGGTTCTAGTGTAGATTTGGCTATTTTTAGTTTGCACCTTTCTGGTATTAGTTCAATTTTAGGTGGTATTAATTTTATGTGTACTATTAAGAATTTGCGCTCTAGTTCTGTCTCTCTTAATAATATAAGTTTGTTTATTTGAACTATTTTTGTTACTGTTTTTTTATTGGTTTTATCTTTACCTGTTTTAGCTGGTGCTATTACTATATTATTGATTGATCGTAATTTTAATGGTTCTTTTTTTGATCCTAGTTTCGGTGGTAATCCTTTAATTTATCAACATTTGTTTTGGTTTTTCGGTCATCCAGAAGTTTATATTTTAATTTTACCTGCTTTTGGTATTATTAGTCAGTGT…
	Dog_L16	OR809289	ACTAGTTGAACTATTTATCCCCCTTTATCTACTTCAGGACATCCTGGTTCTAGTGTTGATTTGGCTATTTTTAGTTTACATCTTTCTGGTATTAGTTCTATTTTGGGTGGTATTAATTTTATGTGTACTATTAAAAATTTACGTTCTAGTTCTGTTTCTCTCAATAATATGAGTTTATTTATTTGAACTATTTTTGTTACTGTTTTTTTATTGGTTTTGTCTTTACCTGTTTTAGCTGGTGCTATTACTATGTTGTTAATTGATCGTAATTTTAATGGTTCTTTTTTTGATCCTAGTTTTGGTGGTAATCCTTTGATTTATCAGCATTTGTTTTGGTTTTTTGGTCATCCAGAAGTTTATATTTTAATTTTACCTGCTTTCGGTATTATTAGTCAATGT…
	Dog_L17	OR809290	ACTAGTTGAACTATTTATCCCCCTTTATCTACTTCAGGACATCCTGGTTCTAGTGTTGATTTGGCTATTTTTAGTTTACATCTTTCTGGTATTAGTTCTATTTTGGGTGGTATTAATTTTATGTGTACTGTTAAAAATTTACGTTCTAGTTCTGTCTCTCTCAATAATATGAGTTTATTTATTTGAACTATTTTTGTTACTGTTTTTTTATTGGTTTTGTCTTTACCTGTTTTAGCTGGTGCTATTACTATGTTGTTAATTGATCGTAATTTTAATGGTTCTTTTTTTGATCCTAGTTTTGGTGGTAATCCTTTGATTTATCAGCATTTGTTTTGGTTTTTTGGTCATCCAGAAGTTTATATTTTAATTTTACCTGCTTTCGGTATTATTAGTCAATGT…
	Dog_L18	OR809291	ACTAGTTGGACTATTTATCCCCCTTTATCTACTTCAGGACATCCTGGTTCTAGTGTTGATTTGGCTATTTTTAGTTTACATCTTTCTGGTATTAGTTCTATTTTGGGTGGTATTAATTTTATGTGTACTGTTAAAAATTTACGTTCTAGTTCTGTTTCTCTCAATAATATGAGTTTATTTATTTGAACTATTTTTGTTACTGTTTTTTTATTGGTTTTGTCTTTACCTGTTTTAGCTGGTGCTATTACTATGTTGTTAATTGATCGTAATTTTAATGGTTCTTTTTTTGATCCTAGTTTTGGTGGTAATCCTTTGATTTATCAGCATTTGTTTTGGTTTTTTGGTCATCCAGAAGTTTATATTTTAATTTTACCTGCTTTCGGTATTATTAGTCAATGT…
	Human_L19	OR809292	ACTAGTTGAACTATTTATCCCCCTTTATCTACTTCAGGACATCCTGGTTCTAGTGTTGATTTGGCTATTTTTAGTTTACATCTTTCTGGTATTAGTTCTATTTTGGGTGGTATTAATTTTATGTGTACTATTAAAAATTTACGTTCTAGTTCTGTTTCTCTCAATAATATGAGTTTATTTATTTGAACTATTTTTGTTACTGTTTTTTTATTGGTTTTGTCTTTACCTGTTTTAGCTGGTGCTATTACTATGTTGTTAATTGATCGTAATTTTAATGGTTCTTTTTTTGATCCTAGTTTTGGTGGTAATCCTTTGATTTATCAGCATTTGTTTTGGTTTTTTGGTCATCCAGAAGTTTATATTTTAATTTTACCTGCTTTCGGTATTATTAGTCAATGT…
	Human_L20	OR809293	ACTAGTTGAACTATTTACCCTCCTTTATCTACTTCAGGTCACCCTGGTTCTAGTGTTGATTTGGCTATTTTCAGTTTACATCTTTCTGGTATTAGTTCTATTTTAGGTGGTATTAATTTTATGTGTACTGTTAAAAATTTACGTTCTAGTTCTGTTTCTCTTAATAATATGAGTTTATTTATTTGGACTATTTTTGTTACTGTTTTTCTATTGGTTTTGTCTTTACCTGTTTTAGCTGGTGCTATTACTATGTTGTTAATTGATCGTAATTTTAATGGTTCTTTTTTTGATCCTAGTTTTGGTGGTAATCCTTTGATTTATCAGCATTTGTTTTGGTTTTTTGGTCATCCGGAAGTTTATATTTTAATTTTACCTGCTTTTGGTATTATTAGTCAATGT…
	Dog_L21	OR809294	ACTAGTTGAACTATTTATCCTCCTTTATCTACTTCAGGTCACCCTGGTTCTAGTGTTGATTTGGCTATTTTCAGTTTACATCTTTCTGGTATTAGTTCTATTTTAGGTGGTATTAATTTTATGTGTACTGTTAAGAATTTACGTTCTAGTTCTGTTTCTCTTAATAATATGAGTTTATTTATTTGGACTATTTTTGTTACTGTTTTTTTATTGGTTTTGTCTTTACCTGTTTTAGCTGGTGCTATTACTATGTTGTTAATTGATCGTAATTTTAATGGTTCTTTTTTTGATCCTAGTTTTGGTGGTAATCCTTTGATTTATCAGCATTTGTTTTGGTTTTTTGGTCATCCAGAAGTTTATATTTTAATTTTACCTGCTTTCGGTATTATTAGTCAATGT…
	Dog_L22	OR809295	ACTAGTTGAACTATTTATCCTCCTTTATCTACTTCAGGTCACCCTGGTTCTAGTGTTGATTTGGCTATTTTCAGTTTACATCTTTCTGGTATTAGTTCTATTTTAGGTGGTATTAATTTTATGTGTACTGTTAAAAATTTACGTTCTAGTTCTGTTTCTCTTAATAATATGAGTTTATTTATTTGGACTATTTTTGTTACTGTTTTTTTATTGGTTTTGTCTTTACCTGTTTTAGCTGGTGCTATTACTATGTTGTTAATTGATCGTAATTTTAATGGTTCTTTTTTTGATCCTAGTTTTGGTGGTAATCCTTTGATTTATCAGCATTTGTTTTGGTTTTTTGGTCATCCAGAAGTTTATATTTTAATTTTACCTGCTTTCGGTATTATTAGTCAATGT…
	Human_L23	OR809296	ACTAGTTGAACTATTTACCCTCCTTTATCTACTTCAGGTCACCCTGGTTCTAGTGTTGATTTGGCTATTTTCAGTTTACATCTTTCTGGTATTAGTTCTATTTTAGGTGGTATTAATTTTATGTGTACTGTTAAAAATTTACGTTCTAGTTCTGTTTCTCTTAATAATATGAGTTTATTTATTTGGACTATTTTTGTTACTGTTTTTTTATTGGTTTTGTCTTTACCTGTTTTAGCTGGTGCTATTACTATGTTGTTAATTGATCGTAATTTTAATGGTTCTTTTTTTGATCCTAGTTTTGGTGGTAATCCTTTGATTTATCAGCATTTGTTTTGGTTTTTTGGTCATCCGGAAGTTTATATTTTAATTTTACCTGCTTTCGGTATTATTAGTCAATGT…
	Human_L24	OR809297	ACTAGTTGAACTATTTATCCCCCTTTATCTACTTCAGGACATCCTGGTTCTAGTGTTGATTTGGCTATTTTTAGTTTACATCTTTCTGGTATTAGTTCTATTTTGGGTGGTATTAATTTTATGTGTACTATTAAAAATTTACGTTCTAGTTCTGTTTCTCTCAATAATATAAGTTTGTTTATTTGAACTATTTTTGTTACTGTTTTTTTATTGGTTTTGTCTTTACCTGTTTTAGCTGGTGCTATTACTATGTTGTTAATTGATCGTAATTTTAATGGTTCTTTTTTTGATCCTAGTTTTGGTGGTAATCCTTTGATTTATCAGCATTTGTTTTGGTTTTTTGGTCATCCAGAAGTTTATATTTTAATTTTACCTGCTTTCGGTATTATTAGTCAATGT…
	Dog_L25	OR809298	ACTAGTTGAACTATTTACCCTCCTTTATCTACTTCTGGTCATCCCGGTTCTAGTGTAGATTTGGCTATTTTTAGTTTGCACCTTTCTGGTATTAGTTCAATTTTAGGTGGTATTAATTTTATGTGTACTATTAAGAATTTGCGCTCTAGTTCTGTCTCTCTTAATAATATAAGTTTGTTTATTTGAACTATTTTTGTTACTGTTTTTTTATTGGTTTTATCTTTACCTGTTTTAGCTGGTGCTATTACTATATTATTGATTGATCGTAATTTTAATGGTTCTTTTTTTGATCCTAGTTTCGGTGGTAATCCTTTAATTTATCAACATTTGTTTTGGTTTTTCGGTCATCCAGAAGTTTATATTTTAATTTTACCTGCTTTTGGTATTATTAGTCAGTGT…
	Human_L26	OR809299	ACTAGTTGAACTATTTATCCCCCTTTATCTACTTCAGGACATCCTGGTTCTAGTGTTGATTTGGCTATTTTTAGTTTACATCTTTCTGGTATTAGTTCTATTTTGGGTGGTATTAATTTTATGTGTACTATTAAAAATTTACGTTCTAGTTCTGTTTCTCTCAATAATATGAGTTTATTTATTTGAACTATTTTTGTTACTGTTTTTTTATTGGTTTTGTCTTTACCTGTTTTAGCTGGTGCTATTACTATGTTGTTAATTGATCGTAATTTTAATGGTTCTTTTTTTGATCCTAGTTTTGGTGGTAATCCTTTGATTTATCAGCATTTGTTTTGGTTTTTTGGTCATCCAGAAGTTTATATTTTAATTTTACCTGCTTTCGGTATTATTAGTCAATGT…
